# Transcriptomic meta-analysis of non-Hodgkin’s B-cell lymphomas reveals reliance on pathways associated with the extracellular matrix

**DOI:** 10.1101/2022.04.28.22274444

**Authors:** Naomi Rapier-Sharman, Jeffrey Clancy, Brett E. Pickett

**Author notes:** Corresponding author, address: 3141 LSB Provo, UT 84602-1050.

## Abstract

Approximately 450,000 cases of Non-Hodgkin’s lymphoma are diagnosed annually worldwide, resulting in ∼240,000 deaths. An augmented understanding of the common mechanisms of pathology among relatively large numbers of B-cell Non-Hodgkin’s Lymphoma (BCNHL) patients is sorely needed. We consequently performed a large transcriptomic meta-analysis of available BCNHL RNA-sequencing data from GEO, consisting of 322 relevant samples across ten distinct public studies, to find common underlying mechanisms across BCNHL subtypes. The study was limited to GEO’s publicly available human B-cell RNA-sequencing datasets that met our criteria, and limitations may include lack of diversity in ethnicities and age groups. We found ∼10,400 significant differentially expressed genes (FDR-adjusted p-value < 0.05) and 33 significantly modulated pathways (Bonferroni-adjusted p-value < 0.05) when comparing lymphoma samples to non-diseased samples. Our findings include a significant class of proteoglycans not previously associated with lymphomas as well as significant modulation of extracellular matrix-associated proteins. Our drug prediction results yielded new candidates including ocriplasmin and collagenase. We also used a machine learning approach to identify the BCNHL biomarkers YES1, FERMT2, and FAM98B, novel biomarkers of high predictive fidelity. This meta-analysis validates existing knowledge while providing novel insights into the inner workings and mechanisms of B-cell lymphomas that could give rise to improved diagnostics and/or therapeutics. No external funding was used for this study.
