## Supplemental Files (Compressed) for "Transcriptomic meta-analysis of non-Hodgkin’s B-cell lymphomas reveals reliance on pathways associated with the extracellular matrix": S5_File.csv

Column Name	Column Content Description
Rank	Results are ranked by pGFWER (most stringently adjusted p-value)
Name	Pathway name
pSize	Number of genes in pathway
NDE	Number of pathway genes that are differentailly expressed in this dataset
pNDE	How significant the pSize:NDE ratio is
tA	measure of change between healthy and lymphoma expression; directionality indicates up- or down-regulation
pPERT	An adjusted P-value
pG	An adjusted P-value
pGFdr	An adjusted P-value
pGFWER	The most stringently-adjusted p-value
Status	Tells whether pathway is upregulated or downregulated
SourceDB	The database from which this pathway originated
