## Supplemental Files (Compressed) for "Transcriptomic meta-analysis of non-Hodgkin’s B-cell lymphomas reveals reliance on pathways associated with the extracellular matrix": S7_File.xlsx

### Sheet: Lymphoma_Healthy_Drug_Pathway_S
Drug_Name	Drug_ID	Significant_Pathways_Targeted	Is_FDA_Approved	Highest_Clinical_Trial_Phase	Has_Been_Withdrawn
OCRIPLASMIN	CHEMBL2095222	13	TRUE	4	FALSE
ATN-161	CHEMBL4297456	10	FALSE	2	FALSE
DOXYCYCLINE	CHEMBL1200699	10	TRUE	4	FALSE
DOXYCYCLINE	CHEMBL1433	10	TRUE	4	FALSE
AS-1409	CHEMBL2109413	9	FALSE	1	FALSE
COLLAGENASE CLOSTRIDIUM HISTOLYTICUM	CHEMBL2108709	9	TRUE	4	FALSE
FIRATEGRAST	CHEMBL2104967	9	FALSE	2	FALSE
L19IL2	CHEMBL2109608	9	FALSE	3	FALSE
L19SIP 131I	CHEMBL2109412	9	FALSE	2	FALSE
L19TNFA	CHEMBL2109589	9	FALSE	2	FALSE
VOLOCIXIMAB	CHEMBL2108061	9	FALSE	3	FALSE
ABITUZUMAB	CHEMBL2109621	8	FALSE	2	FALSE
AL-78898A	CHEMBL4594457	8	FALSE	2	FALSE
CILENGITIDE	CHEMBL429876	8	FALSE	3	FALSE
EPTIFIBATIDE	CHEMBL1174	8	TRUE	4	FALSE
ETARACIZUMAB	CHEMBL1743014	8	FALSE	2	FALSE
HUMAN C1-ESTERASE INHIBITOR	CHEMBL4297549	8	TRUE	4	FALSE
INTETUMUMAB	CHEMBL1743032	8	FALSE	2	FALSE
PEGCETACOPLAN	CHEMBL4298211	8	FALSE	3	FALSE
STX-100	CHEMBL2109623	8	FALSE	2	FALSE
TIROFIBAN	CHEMBL916	8	TRUE	4	FALSE
VATELIZUMAB	CHEMBL1743086	8	FALSE	2	FALSE
BI-853520	CHEMBL3544961	7	FALSE	1	FALSE
CEP-37440	CHEMBL3545051	7	FALSE	1	FALSE
DASATINIB	CHEMBL1421	7	TRUE	4	FALSE
DEFACTINIB	CHEMBL3137331	7	FALSE	2	FALSE
GSK-2256098	CHEMBL3544967	7	FALSE	2	FALSE
SUTIMLIMAB	CHEMBL4297832	7	FALSE	3	FALSE
VS-4718	CHEMBL3544933	7	FALSE	1	FALSE
ABCIXIMAB	CHEMBL1201584	6	TRUE	4	FALSE
ASK-8007	CHEMBL2109530	6	FALSE	2	FALSE
CABOZANTINIB	CHEMBL2105717	6	TRUE	4	FALSE
PF-04605412	CHEMBL2109622	6	FALSE	1	FALSE
UCN-01	CHEMBL574737	6	FALSE	2	FALSE
VANDETANIB	CHEMBL24828	6	TRUE	4	FALSE
81C6 131I	CHEMBL2109582	5	FALSE	2	FALSE
ALTEPLASE	CHEMBL1201593	5	TRUE	4	FALSE
ANISTREPLASE	CHEMBL2108250	5	TRUE	4	FALSE
ARGATROBAN	CHEMBL1166	5	TRUE	4	FALSE
BIVALIRUDIN	CHEMBL2103749	5	TRUE	4	FALSE
BOSUTINIB	CHEMBL288441	5	TRUE	4	FALSE
DABIGATRAN	CHEMBL48361	5	FALSE	3	FALSE
DABIGATRAN ETEXILATE	CHEMBL539697	5	TRUE	4	FALSE
DABIGATRAN ETEXILATE MESYLATE	CHEMBL1615369	5	TRUE	4	FALSE
DACOMITINIB	CHEMBL2105719	5	TRUE	4	FALSE
DACOMITINIB	CHEMBL2110732	5	TRUE	4	FALSE
DESIRUDIN	CHEMBL1201662	5	TRUE	4	FALSE
ETROLIZUMAB	CHEMBL1743015	5	FALSE	3	FALSE
F16IL2	CHEMBL2109583	5	FALSE	2	FALSE
F16SIP 131I	CHEMBL2109584	5	FALSE	2	FALSE
FICLATUZUMAB	CHEMBL1743018	5	FALSE	2	FALSE
KO-947	CHEMBL4650284	5	FALSE	1	FALSE
LEPIRUDIN	CHEMBL1201666	5	TRUE	4	FALSE
LY3214996	CHEMBL4650285	5	FALSE	2	FALSE
MARIMASTAT	CHEMBL279785	5	FALSE	3	FALSE
MK-8353	CHEMBL3545001	5	FALSE	1	FALSE
NARSOPLIMAB	CHEMBL4298195	5	FALSE	3	FALSE
NATALIZUMAB	CHEMBL1201607	5	TRUE	4	FALSE
RAVOXERTINIB	CHEMBL3544964	5	FALSE	1	FALSE
RETEPLASE	CHEMBL2107885	5	TRUE	4	FALSE
RILOTUMUMAB	CHEMBL1743063	5	FALSE	3	FALSE
STREPTOKINASE	CHEMBL2108147	5	TRUE	4	FALSE
SUNITINIB	CHEMBL535	5	TRUE	4	FALSE
SUNITINIB MALATE	CHEMBL1567	5	TRUE	4	FALSE
TENATUMOMAB	CHEMBL1743077	5	FALSE	2	FALSE
TENECTEPLASE	CHEMBL2108791	5	TRUE	4	FALSE
TIRBANIBULIN	CHEMBL571546	5	TRUE	4	FALSE
TRANEXAMIC ACID	CHEMBL877	5	TRUE	4	FALSE
ULIXERTINIB	CHEMBL3590106	5	FALSE	2	FALSE
UROKINASE	CHEMBL1201420	5	TRUE	4	FALSE
VEDOLIZUMAB	CHEMBL1743087	5	TRUE	4	FALSE
XIMELAGATRAN	CHEMBL522038	5	TRUE	4	TRUE
ALPELISIB	CHEMBL2396661	4	TRUE	4	FALSE
AME-133V	CHEMBL2109346	4	FALSE	2	FALSE
ANDECALIXIMAB	CHEMBL3833374	4	FALSE	3	FALSE
ANLOTINIB	CHEMBL3545021	4	FALSE	3	FALSE
APITOLISIB	CHEMBL1922094	4	FALSE	2	FALSE
ATOPAXAR	CHEMBL2103856	4	FALSE	2	FALSE
AVACOPAN	CHEMBL3989871	4	FALSE	3	FALSE
AVDORALIMAB	CHEMBL4594463	4	FALSE	2	FALSE
AXITINIB	CHEMBL1289926	4	TRUE	4	FALSE
AZD-1236	CHEMBL4297352	4	FALSE	2	FALSE
BUPARLISIB	CHEMBL2017974	4	FALSE	3	FALSE
CABOZANTINIB S-MALATE	CHEMBL2103868	4	TRUE	4	FALSE
CAPIVASERTIB	CHEMBL2325741	4	FALSE	3	FALSE
CAPLACIZUMAB	CHEMBL2109624	4	TRUE	4	FALSE
CAPMATINIB	CHEMBL3188267	4	TRUE	4	FALSE
CAPMATINIB HYDROCHLORIDE	CHEMBL3989937	4	TRUE	4	FALSE
CEMDISIRAN	CHEMBL4297722	4	FALSE	2	FALSE
COPANLISIB	CHEMBL3218576	4	TRUE	4	FALSE
COPANLISIB HYDROCHLORIDE	CHEMBL3545068	4	TRUE	4	FALSE
CRIZOTINIB	CHEMBL601719	4	TRUE	4	FALSE
DACTOLISIB	CHEMBL1879463	4	FALSE	3	FALSE
DUSIGITUMAB	CHEMBL2109355	4	FALSE	2	FALSE
ECULIZUMAB	CHEMBL1201828	4	TRUE	4	FALSE
EMRICASAN	CHEMBL197672	4	FALSE	2	FALSE
FIBRINOLYSIN, HUMAN	CHEMBL1201505	4	TRUE	4	FALSE
GEDATOLISIB	CHEMBL592445	4	FALSE	2	FALSE
INAVOLISIB	CHEMBL4650215	4	FALSE	2	FALSE
IPATASERTIB	CHEMBL2177390	4	FALSE	3	FALSE
LENVATINIB	CHEMBL1289601	4	TRUE	4	FALSE
LENVATINIB MESYLATE	CHEMBL2105704	4	TRUE	4	FALSE
LIFITEGRAST	CHEMBL2048028	4	TRUE	4	FALSE
LITHIUM CITRATE	CHEMBL2103738	4	TRUE	4	FALSE
LITHIUM CITRATE	CHEMBL1201170	4	TRUE	4	FALSE
MCS-110	CHEMBL2109512	4	FALSE	2	FALSE
MIDOSTAURIN	CHEMBL608533	4	TRUE	4	FALSE
MK-2206	CHEMBL1079175	4	FALSE	2	FALSE
NINTEDANIB	CHEMBL502835	4	TRUE	4	FALSE
NOMACOPAN	CHEMBL4297928	4	FALSE	3	FALSE
ONARTUZUMAB	CHEMBL1743051	4	FALSE	3	FALSE
PAXALISIB	CHEMBL3813842	4	FALSE	2	FALSE
PAZOPANIB	CHEMBL477772	4	TRUE	4	FALSE
PAZOPANIB HYDROCHLORIDE	CHEMBL1201733	4	TRUE	4	FALSE
PD-360324	CHEMBL2109513	4	FALSE	2	FALSE
PEXELIZUMAB	CHEMBL2107979	4	FALSE	3	FALSE
PF-04691502	CHEMBL1234354	4	FALSE	2	FALSE
PICTILISIB	CHEMBL521851	4	FALSE	2	FALSE
PZ-128	CHEMBL4297323	4	FALSE	2	FALSE
RAVULIZUMAB	CHEMBL3989986	4	TRUE	4	FALSE
RIVOCERANIB	CHEMBL3186534	4	FALSE	3	FALSE
RIVOCERANIB MESYLATE	CHEMBL3545414	4	FALSE	3	FALSE
SAMOTOLISIB	CHEMBL4297181	4	FALSE	2	FALSE
SAR-407899	CHEMBL1667969	4	FALSE	2	FALSE
SAR-407899	CHEMBL3545341	4	FALSE	2	FALSE
SAVOLITINIB	CHEMBL3334567	4	FALSE	3	FALSE
SERABELISIB	CHEMBL3935857	4	FALSE	2	FALSE
SF-1126	CHEMBL2326966	4	FALSE	2	FALSE
SORAFENIB	CHEMBL1336	4	TRUE	4	FALSE
TASELISIB	CHEMBL2387080	4	FALSE	3	FALSE
TEPOTINIB	CHEMBL3402762	4	TRUE	4	FALSE
TEPOTINIB HYDROCHLORIDE	CHEMBL4594292	4	TRUE	4	FALSE
TIVOZANIB	CHEMBL1289494	4	TRUE	4	FALSE
UPROSERTIB	CHEMBL3137336	4	FALSE	2	FALSE
VORAPAXAR	CHEMBL493982	4	TRUE	4	FALSE
VORAPAXAR SULFATE	CHEMBL2107386	4	TRUE	4	FALSE
VOXTALISIB	CHEMBL3545366	4	FALSE	2	FALSE
XENTUZUMAB	CHEMBL4297850	4	FALSE	2	FALSE
ABX-IL8	CHEMBL2109616	3	FALSE	2	FALSE
ADUCANUMAB	CHEMBL3039540	3	FALSE	3	FALSE
AFATINIB	CHEMBL1173655	3	TRUE	4	FALSE
AFLIBERCEPT	CHEMBL1742982	3	TRUE	4	FALSE
ALEPLASININ	CHEMBL325424	3	FALSE	1	FALSE
ALVOCIDIB	CHEMBL428690	3	FALSE	3	FALSE
AMG-232	CHEMBL3125702	3	FALSE	2	FALSE
APG115	CHEMBL4091801	3	FALSE	2	FALSE
APLAVIROC	CHEMBL1255794	3	FALSE	3	FALSE
APLAVIROC HYDROCHLORIDE	CHEMBL1668019	3	FALSE	3	FALSE
APR-246	CHEMBL3186011	3	FALSE	3	FALSE
APRINOCARSEN	CHEMBL2108287	3	FALSE	3	FALSE
AR-12	CHEMBL1650595	3	FALSE	1	FALSE
AT-7519	CHEMBL445813	3	FALSE	2	FALSE
AVE-1642	CHEMBL2109357	3	FALSE	2	FALSE
AZD2423	CHEMBL3545221	3	FALSE	2	FALSE
AZD4818	CHEMBL2178570	3	FALSE	2	FALSE
BAPINEUZUMAB	CHEMBL2108576	3	FALSE	3	FALSE
BERTILIMUMAB	CHEMBL2109103	3	FALSE	2	FALSE
BEVACIZUMAB	CHEMBL1201583	3	TRUE	4	FALSE
BI113823	CHEMBL3545386	3	FALSE	1	FALSE
BKT140	CHEMBL3545348	3	FALSE	3	FALSE
BMS-813160	CHEMBL4594419	3	FALSE	2	FALSE
BMS-817399	CHEMBL3334824	3	FALSE	2	FALSE
BMS-986141	CHEMBL3716552	3	FALSE	2	FALSE
BRICICLIB	CHEMBL1206245	3	FALSE	1	FALSE
BRIGATINIB	CHEMBL3545311	3	TRUE	4	FALSE
BROLUCIZUMAB	CHEMBL3707357	3	TRUE	4	FALSE
BURIXAFOR	CHEMBL3545224	3	FALSE	2	FALSE
CARLUMAB	CHEMBL1742999	3	FALSE	2	FALSE
CCX354	CHEMBL3545404	3	FALSE	2	FALSE
CENERSEN	CHEMBL2108280	3	FALSE	2	FALSE
CENERSEN SODIUM	CHEMBL2219776	3	FALSE	2	FALSE
CENICRIVIROC	CHEMBL2110727	3	FALSE	3	FALSE
CETUXIMAB	CHEMBL1201577	3	TRUE	4	FALSE
CIXUTUMUMAB	CHEMBL1743001	3	FALSE	2	FALSE
CLAZAKIZUMAB	CHEMBL2108589	3	FALSE	3	FALSE
CONBERCEPT	CHEMBL2108313	3	FALSE	3	FALSE
CONTUSUGENE LADENOVEC	CHEMBL2108585	3	FALSE	2	FALSE
CRENEZUMAB	CHEMBL1743004	3	FALSE	3	FALSE
DALOTUZUMAB	CHEMBL1743006	3	FALSE	2	FALSE
DANIRIXIN	CHEMBL3039531	3	FALSE	2	FALSE
DINACICLIB	CHEMBL2103840	3	FALSE	3	FALSE
DONANEMAB	CHEMBL4297245	3	FALSE	3	FALSE
DOXYCYCLINE HYCLATE	CHEMBL3989740	3	TRUE	4	FALSE
DUVELISIB	CHEMBL3039502	3	TRUE	4	FALSE
EFALIZUMAB	CHEMBL1201575	3	TRUE	4	TRUE
ELDELUMAB	CHEMBL2109664	3	FALSE	2	FALSE
ELUBRIXIN	CHEMBL2178579	3	FALSE	2	FALSE
ERLOTINIB	CHEMBL553	3	TRUE	4	FALSE
ERLOTINIB HYDROCHLORIDE	CHEMBL1079742	3	TRUE	4	FALSE
FASITIBANT	CHEMBL218427	3	FALSE	2	FALSE
FIGITUMUMAB	CHEMBL1743019	3	FALSE	3	FALSE
GANITUMAB	CHEMBL1743024	3	FALSE	3	FALSE
GANTENERUMAB	CHEMBL1743025	3	FALSE	3	FALSE
GEFITINIB	CHEMBL939	3	TRUE	4	FALSE
GSK933776	CHEMBL2109300	3	FALSE	2	FALSE
HUMAX-IL8	CHEMBL2109617	3	FALSE	2	FALSE
ICATIBANT	CHEMBL2028850	3	TRUE	4	FALSE
ICATIBANT ACETATE	CHEMBL2028852	3	TRUE	4	FALSE
ICOTINIB	CHEMBL2087361	3	FALSE	3	FALSE
IDELALISIB	CHEMBL2216870	3	TRUE	4	FALSE
ILACIRNON	CHEMBL2178573	3	FALSE	2	FALSE
IMPLITAPIDE	CHEMBL2105804	3	FALSE	2	FALSE
INDATUXIMAB RAVTANSINE	CHEMBL1743031	3	FALSE	1	FALSE
JNJ-41443532	CHEMBL2204263	3	FALSE	2	FALSE
LABRADIMIL	CHEMBL2105864	3	FALSE	2	FALSE
LADARIXIN	CHEMBL189475	3	FALSE	3	FALSE
LAPATINIB	CHEMBL554	3	TRUE	4	FALSE
LAPATINIB DITOSYLATE	CHEMBL1201179	3	TRUE	4	FALSE
LECANEMAB	CHEMBL3833321	3	FALSE	3	FALSE
LERONLIMAB	CHEMBL2109343	3	FALSE	2	FALSE
LINSITINIB	CHEMBL1091644	3	FALSE	3	FALSE
MARAVIROC	CHEMBL1201187	3	TRUE	4	FALSE
MAVORIXAFOR	CHEMBL518924	3	FALSE	3	FALSE
MECASERMIN	CHEMBL1201716	3	TRUE	4	FALSE
MILCICLIB	CHEMBL564829	3	FALSE	2	FALSE
MK0686	CHEMBL232943	3	FALSE	2	FALSE
MOGAMULIZUMAB	CHEMBL1743041	3	TRUE	4	FALSE
MUPARFOSTAT	CHEMBL4297163	3	FALSE	3	FALSE
NAVARIXIN	CHEMBL216981	3	FALSE	2	FALSE
NAVITOCLAX	CHEMBL443684	3	FALSE	3	FALSE
NECITUMUMAB	CHEMBL1743047	3	TRUE	4	FALSE
NERATINIB	CHEMBL180022	3	TRUE	4	FALSE
NI-0801	CHEMBL2109379	3	FALSE	2	FALSE
NIMOTUZUMAB	CHEMBL2108359	3	FALSE	3	FALSE
NIVOCASAN	CHEMBL2105721	3	FALSE	2	FALSE
OBATOCLAX	CHEMBL408194	3	FALSE	3	FALSE
OBATOCLAX MESYLATE	CHEMBL2107358	3	FALSE	3	FALSE
OBLIMERSEN SODIUM	CHEMBL2109229	3	FALSE	3	FALSE
OLOKIZUMAB	CHEMBL1743050	3	FALSE	3	FALSE
OSIMERTINIB	CHEMBL3353410	3	TRUE	4	FALSE
PANITUMUMAB	CHEMBL1201827	3	TRUE	4	FALSE
PARSACLISIB	CHEMBL4297615	3	FALSE	3	FALSE
PEGAPTANIB SODIUM	CHEMBL1201421	3	TRUE	4	FALSE
PEGPLERANIB SODIUM	CHEMBL3301576	3	FALSE	3	FALSE
PEXIDARTINIB	CHEMBL3813873	3	TRUE	4	FALSE
PEXIDARTINIB HYDROCHLORIDE	CHEMBL3989973	3	TRUE	4	FALSE
PF-04634817	CHEMBL3545032	3	FALSE	2	FALSE
PLERIXAFOR	CHEMBL18442	3	TRUE	4	FALSE
PLOZALIZUMAB	CHEMBL3707228	3	FALSE	2	FALSE
POL6326	CHEMBL3545105	3	FALSE	2	FALSE
PONEZUMAB	CHEMBL1743058	3	FALSE	2	FALSE
PREXIGEBERSEN	CHEMBL3989978	3	FALSE	2	FALSE
QUETMOLIMAB	CHEMBL4297942	3	FALSE	2	FALSE
RANIBIZUMAB	CHEMBL1201825	3	TRUE	4	FALSE
REPARIXIN	CHEMBL191413	3	FALSE	3	FALSE
RONICICLIB	CHEMBL3544942	3	FALSE	2	FALSE
SELICICLIB	CHEMBL14762	3	FALSE	2	FALSE
SILTUXIMAB	CHEMBL1743070	3	TRUE	4	FALSE
SIRUKUMAB	CHEMBL1743071	3	FALSE	3	FALSE
SLX-4090	CHEMBL4297326	3	FALSE	2	FALSE
SOLANEZUMAB	CHEMBL1743072	3	FALSE	3	FALSE
SONOLISIB	CHEMBL411907	3	FALSE	2	FALSE
SOTRASTAURIN	CHEMBL565612	3	FALSE	2	FALSE
SX-682	CHEMBL4297480	3	FALSE	1	FALSE
TEPRASIRAN	CHEMBL4297574	3	FALSE	3	FALSE
TEPROTUMUMAB	CHEMBL1743079	3	TRUE	4	FALSE
TRAMIPROSATE	CHEMBL149082	3	FALSE	3	FALSE
UMBRALISIB	CHEMBL3948730	3	TRUE	4	FALSE
UMBRALISIB TOSYLATE	CHEMBL3989869	3	TRUE	4	FALSE
VENETOCLAX	CHEMBL3137309	3	TRUE	4	FALSE
VERCIRNON	CHEMBL2178578	3	FALSE	3	FALSE
VICRIVIROC	CHEMBL82301	3	FALSE	3	FALSE
ABEMACICLIB	CHEMBL3301610	2	TRUE	4	FALSE
ABIRATERONE	CHEMBL254328	2	TRUE	4	FALSE
ACITRETIN	CHEMBL1131	2	TRUE	4	FALSE
AFAMELANOTIDE	CHEMBL441738	2	TRUE	4	FALSE
ALDESLEUKIN	CHEMBL1201438	2	TRUE	4	FALSE
ALICAFORSEN	CHEMBL2108326	2	FALSE	3	FALSE
ALITRETINOIN	CHEMBL705	2	TRUE	4	FALSE
ALMOREXANT	CHEMBL455136	2	FALSE	3	FALSE
AMA0076	CHEMBL3545073	2	FALSE	2	FALSE
AMBRISENTAN	CHEMBL1111	2	TRUE	4	FALSE
ANAMORELIN	CHEMBL2110579	2	FALSE	3	FALSE
ANAMORELIN HYDROCHLORIDE	CHEMBL2103794	2	FALSE	3	FALSE
APALUTAMIDE	CHEMBL3183409	2	TRUE	4	FALSE
APREPITANT	CHEMBL1471	2	TRUE	4	FALSE
APROTININ	CHEMBL1201619	2	TRUE	4	TRUE
APX-005M	CHEMBL4297888	2	FALSE	2	FALSE
ASUNERCEPT	CHEMBL4297886	2	FALSE	2	FALSE
AT-1501	CHEMBL4594460	2	FALSE	2	FALSE
ATOSIBAN	CHEMBL382301	2	TRUE	4	FALSE
ATRASENTAN	CHEMBL9194	2	FALSE	3	FALSE
ATRASENTAN HYDROCHLORIDE	CHEMBL2106068	2	FALSE	3	FALSE
AVAPRITINIB	CHEMBL4204794	2	TRUE	4	FALSE
AVORALSTAT	CHEMBL4297502	2	FALSE	3	FALSE
AXICABTAGENE CILOLEUCEL	CHEMBL3989989	2	FALSE	3	FALSE
BALICATIB	CHEMBL371064	2	FALSE	2	FALSE
BARDOXOLONE METHYL	CHEMBL1762621	2	FALSE	3	FALSE
BASILIXIMAB	CHEMBL1201439	2	TRUE	4	FALSE
BEROTRALSTAT	CHEMBL4594271	2	TRUE	4	FALSE
BEROTRALSTAT HYDROCHLORIDE	CHEMBL4594272	2	TRUE	4	FALSE
BEXAROTENE	CHEMBL1023	2	TRUE	4	FALSE
BI-505	CHEMBL2109482	2	FALSE	2	FALSE
BICALUTAMIDE	CHEMBL409	2	TRUE	4	FALSE
BINIMETINIB	CHEMBL3187723	2	TRUE	4	FALSE
BINTRAFUSP ALFA	CHEMBL4298024	2	FALSE	3	FALSE
BIRINAPANT	CHEMBL3039522	2	FALSE	2	FALSE
BIVATUZUMAB	CHEMBL2108413	2	FALSE	1	FALSE
BLESELUMAB	CHEMBL3990028	2	FALSE	2	FALSE
BLINATUMOMAB	CHEMBL1742992	2	TRUE	4	FALSE
BOSENTAN	CHEMBL957	2	TRUE	4	FALSE
BRE-3 90Y	CHEMBL2109363	2	FALSE	1	FALSE
BREMELANOTIDE	CHEMBL2070241	2	TRUE	4	FALSE
BREMELANOTIDE ACETATE	CHEMBL4297533	2	TRUE	4	FALSE
BUPRENORPHINE	CHEMBL511142	2	TRUE	4	FALSE
BUPRENORPHINE HYDROCHLORIDE	CHEMBL2368861	2	TRUE	4	FALSE
BUROSUMAB	CHEMBL3707326	2	TRUE	4	FALSE
BUTORPHANOL	CHEMBL33986	2	TRUE	4	FALSE
CAMICINAL	CHEMBL489095	2	FALSE	3	FALSE
CANDESARTAN	CHEMBL1016	2	FALSE	3	FALSE
CANDESARTAN CILEXETIL	CHEMBL1014	2	TRUE	4	FALSE
CAPROMORELIN	CHEMBL113313	2	FALSE	2	FALSE
CARBETOCIN	CHEMBL3301668	2	TRUE	4	FALSE
CD24FC	CHEMBL4297717	2	FALSE	3	FALSE
CE-326597	CHEMBL1269258	2	FALSE	2	FALSE
CEBRANOPADOL	CHEMBL2364605	2	FALSE	3	FALSE
CINTREDEKIN BESUDOTOX	CHEMBL2108583	2	FALSE	3	FALSE
COBIMETINIB	CHEMBL2146883	2	TRUE	4	FALSE
COBIMETINIB FUMARATE	CHEMBL2364607	2	TRUE	4	FALSE
CODEINE	CHEMBL485	2	TRUE	4	FALSE
CODEINE PHOSPHATE	CHEMBL1201099	2	TRUE	4	FALSE
CONIVAPTAN	CHEMBL1755	2	TRUE	4	FALSE
CONTELTINIB	CHEMBL3899477	2	FALSE	1	FALSE
CORTICOTROPIN	CHEMBL1201610	2	TRUE	4	FALSE
CSL-360	CHEMBL2109327	2	FALSE	1	FALSE
CYPROTERONE ACETATE	CHEMBL139835	2	TRUE	4	FALSE
DACETUZUMAB	CHEMBL1743005	2	FALSE	2	FALSE
DACLIZUMAB	CHEMBL1201605	2	TRUE	4	FALSE
DALTEPARIN SODIUM	CHEMBL1201460	2	TRUE	4	FALSE
DANAPAROID SODIUM	CHEMBL1201534	2	TRUE	4	FALSE
DANTHRON	CHEMBL53418	2	TRUE	4	TRUE
DAPIROLIZUMAB PEGOL	CHEMBL2109478	2	FALSE	2	FALSE
DARBEPOETIN ALFA	CHEMBL1201566	2	TRUE	4	FALSE
DARIDOREXANT	CHEMBL4297590	2	FALSE	3	FALSE
DAROLUTAMIDE	CHEMBL4297185	2	TRUE	4	FALSE
DARUSENTAN	CHEMBL23261	2	FALSE	3	FALSE
DAZODALIBEP	CHEMBL4594331	2	FALSE	2	FALSE
DE-104	CHEMBL3545153	2	FALSE	2	FALSE
DENILEUKIN DIFTITOX	CHEMBL1201550	2	TRUE	4	FALSE
DESMOPRESSIN	CHEMBL1429	2	TRUE	4	FALSE
DESMOPRESSIN ACETATE	CHEMBL1200556	2	TRUE	4	FALSE
DEXLOXIGLUMIDE	CHEMBL550781	2	FALSE	3	FALSE
DEZOCINE	CHEMBL1685	2	TRUE	4	FALSE
DIFENOXIN	CHEMBL1201321	2	TRUE	4	FALSE
DROTRECOGIN ALFA (ACTIVATED)	CHEMBL2109065	2	TRUE	4	TRUE
DUPILUMAB	CHEMBL2108675	2	TRUE	4	FALSE
ECALLANTIDE	CHEMBL1201837	2	TRUE	4	FALSE
ELUXADOLINE	CHEMBL2159122	2	TRUE	4	FALSE
ENOXAPARIN SODIUM	CHEMBL1201476	2	TRUE	4	FALSE
ENZALUTAMIDE	CHEMBL1082407	2	TRUE	4	FALSE
EPOETIN ALFA	CHEMBL1201565	2	TRUE	4	FALSE
EPOETIN BETA	CHEMBL2109092	2	TRUE	4	FALSE
EPROSARTAN	CHEMBL813	2	TRUE	4	FALSE
ETRETINATE	CHEMBL464	2	TRUE	4	TRUE
FASINUMAB	CHEMBL2109528	2	FALSE	3	FALSE
FENTANYL	CHEMBL596	2	TRUE	4	FALSE
FEZOLINETANT	CHEMBL3608680	2	FALSE	3	FALSE
FILGRASTIM	CHEMBL1201567	2	TRUE	4	FALSE
FILOREXANT	CHEMBL2107822	2	FALSE	2	FALSE
FIMASARTAN	CHEMBL1951143	2	FALSE	3	FALSE
FLOTETUZUMAB	CHEMBL3990038	2	FALSE	2	FALSE
FLUTAMIDE	CHEMBL806	2	TRUE	4	FALSE
FONDAPARINUX	CHEMBL1201202	2	TRUE	4	FALSE
FOSAPREPITANT	CHEMBL1199324	2	TRUE	4	FALSE
FOSAPREPITANT DIMEGLUMINE	CHEMBL1201782	2	TRUE	4	FALSE
FOSNETUPITANT	CHEMBL3989917	2	TRUE	4	FALSE
FOSNETUPITANT CHLORIDE HYDROCHLORIDE	CHEMBL3989919	2	TRUE	4	FALSE
FRESOLIMUMAB	CHEMBL1743022	2	FALSE	2	FALSE
FULRANUMAB	CHEMBL1743023	2	FALSE	3	FALSE
GANETESPIB	CHEMBL2103879	2	FALSE	3	FALSE
HEPARIN SODIUM	CHEMBL1201657	2	TRUE	4	FALSE
HYDROCODONE	CHEMBL1457	2	TRUE	4	FALSE
IBODUTANT	CHEMBL266125	2	FALSE	3	FALSE
IBUTAMOREN	CHEMBL13817	2	FALSE	2	FALSE
IBUTAMOREN MESYLATE	CHEMBL2105872	2	FALSE	2	FALSE
IMATINIB	CHEMBL941	2	TRUE	4	FALSE
IMATINIB MESYLATE	CHEMBL1642	2	TRUE	4	FALSE
IMD-1041	CHEMBL3545168	2	FALSE	2	FALSE
IMG-7289	CHEMBL4297289	2	FALSE	2	FALSE
IMGATUZUMAB	CHEMBL2109389	2	FALSE	2	FALSE
INEBILIZUMAB	CHEMBL2109334	2	TRUE	4	FALSE
INTERFERON ALFA-2B	CHEMBL1201558	2	TRUE	4	FALSE
INTERFERON ALFACON-1	CHEMBL1201557	2	TRUE	4	FALSE
INTERFERON BETA-1A	CHEMBL1201562	2	TRUE	4	FALSE
INTERFERON BETA-1B	CHEMBL1201563	2	TRUE	4	FALSE
IRBESARTAN	CHEMBL1513	2	TRUE	4	FALSE
ISCALIMAB	CHEMBL4298210	2	FALSE	2	FALSE
LANADELUMAB	CHEMBL3545189	2	TRUE	4	FALSE
LANREOTIDE	CHEMBL1201185	2	TRUE	4	FALSE
LANREOTIDE ACETATE	CHEMBL1201184	2	TRUE	4	FALSE
LEMBOREXANT	CHEMBL3545367	2	TRUE	4	FALSE
LENOGRASTIM	CHEMBL2109128	2	TRUE	4	FALSE
LISOCABTAGENE MARALEUCEL	CHEMBL4297236	2	FALSE	3	FALSE
LITHIUM CARBONATE	CHEMBL1200826	2	TRUE	4	FALSE
LONCASTUXIMAB TESIRINE	CHEMBL4297778	2	TRUE	4	FALSE
LOSARTAN	CHEMBL191	2	TRUE	4	FALSE
LOSARTAN POTASSIUM	CHEMBL995	2	TRUE	4	FALSE
LUCATUMUMAB	CHEMBL1743038	2	FALSE	2	FALSE
LUSPATERCEPT	CHEMBL3039545	2	TRUE	4	FALSE
LUTETIUM DOTATATE	CHEMBL3991432	2	TRUE	4	FALSE
LUTETIUM DOTATATE LU-177	CHEMBL3989924	2	TRUE	4	FALSE
LY-2584702	CHEMBL3545076	2	FALSE	1	FALSE
LY-2780301	CHEMBL3545134	2	FALSE	1	FALSE
LY-2940094	CHEMBL3304244	2	FALSE	2	FALSE
LY2940094	CHEMBL3545406	2	FALSE	2	FALSE
MACIMORELIN	CHEMBL278623	2	TRUE	4	FALSE
MACITENTAN	CHEMBL2103873	2	TRUE	4	FALSE
MAGROLIMAB	CHEMBL4297985	2	FALSE	3	FALSE
MDX-447	CHEMBL2109391	2	FALSE	2	FALSE
MEPERIDINE HYDROCHLORIDE	CHEMBL1701	2	TRUE	4	FALSE
MEPTAZINOL	CHEMBL314437	2	TRUE	4	FALSE
METHOXY POLYETHYLENE GLYCOL-EPOETIN BETA	CHEMBL3707314	2	TRUE	4	FALSE
MK-0557	CHEMBL595573	2	FALSE	3	FALSE
MODIMELANOTIDE	CHEMBL3545104	2	FALSE	2	FALSE
MORPHINE	CHEMBL70	2	TRUE	4	FALSE
MORPHINE SULFATE	CHEMBL2103744	2	TRUE	4	FALSE
MSC-2363318A	CHEMBL3545003	2	FALSE	1	FALSE
NALBUPHINE	CHEMBL895	2	TRUE	4	FALSE
NALBUPHINE HYDROCHLORIDE	CHEMBL1201132	2	TRUE	4	FALSE
NALMEFENE	CHEMBL982	2	TRUE	4	FALSE
NALOXONE	CHEMBL80	2	TRUE	4	FALSE
NALOXONE HYDROCHLORIDE	CHEMBL1718	2	TRUE	4	FALSE
NALTREXONE	CHEMBL19019	2	TRUE	4	FALSE
NALTREXONE HYDROCHLORIDE	CHEMBL1201149	2	TRUE	4	FALSE
NERATINIB MALEATE	CHEMBL3989921	2	TRUE	4	FALSE
NETARSUDIL	CHEMBL4594250	2	TRUE	4	FALSE
NETARSUDIL DIMESYLATE	CHEMBL4594251	2	TRUE	4	FALSE
NETAZEPIDE	CHEMBL324547	2	FALSE	2	FALSE
NETUPITANT	CHEMBL206253	2	TRUE	4	FALSE
OCTREOTIDE	CHEMBL1680	2	TRUE	4	FALSE
OCTREOTIDE ACETATE	CHEMBL1200480	2	TRUE	4	FALSE
ODANACATIB	CHEMBL481611	2	FALSE	3	FALSE
OLARATUMAB	CHEMBL1743049	2	TRUE	4	FALSE
OLMESARTAN	CHEMBL1516	2	FALSE	3	FALSE
OLMESARTAN MEDOXOMIL	CHEMBL1200692	2	TRUE	4	FALSE
OLODANRIGAN	CHEMBL34124	2	FALSE	2	FALSE
OXYCODONE	CHEMBL656	2	TRUE	4	TRUE
OXYMORPHONE HYDROCHLORIDE	CHEMBL1200794	2	TRUE	4	FALSE
OXYTOCIN	CHEMBL395429	2	TRUE	4	FALSE
PALBOCICLIB	CHEMBL189963	2	TRUE	4	FALSE
PASCOLIZUMAB	CHEMBL2108119	2	FALSE	2	FALSE
PASIREOTIDE	CHEMBL3039583	2	TRUE	4	FALSE
PASIREOTIDE DIASPARTATE	CHEMBL3039588	2	TRUE	4	FALSE
PASIREOTIDE PAMOATE	CHEMBL3545188	2	TRUE	4	FALSE
PAVINETANT	CHEMBL3545233	2	FALSE	2	FALSE
PEGFILGRASTIM	CHEMBL1201568	2	TRUE	4	FALSE
PEGINESATIDE	CHEMBL2107866	2	FALSE	3	FALSE
PEGINESATIDE ACETATE	CHEMBL1963684	2	TRUE	4	FALSE
PEGINTERFERON ALFA-2A	CHEMBL1201560	2	TRUE	4	FALSE
PEGINTERFERON ALFA-2B	CHEMBL1201561	2	TRUE	4	FALSE
PEGINTERFERON BETA-1A	CHEMBL2108677	2	TRUE	4	FALSE
PEGVISOMANT	CHEMBL1201515	2	TRUE	4	FALSE
PERTUZUMAB	CHEMBL2007641	2	TRUE	4	FALSE
PETESICATIB	CHEMBL4297638	2	FALSE	2	FALSE
PF-00446687	CHEMBL1090488	2	FALSE	2	FALSE
PF-06823859	CHEMBL4297808	2	FALSE	2	FALSE
PF-5190457	CHEMBL3287218	2	FALSE	2	FALSE
PROGLUMIDE	CHEMBL316561	2	TRUE	4	TRUE
PROTIRELIN	CHEMBL1472	2	TRUE	4	FALSE
PYROTINIB	CHEMBL3544956	2	FALSE	3	FALSE
RAVAGALIMAB	CHEMBL4298212	2	FALSE	2	FALSE
REGORAFENIB	CHEMBL1946170	2	TRUE	4	FALSE
RELAMORELIN	CHEMBL4297525	2	FALSE	3	FALSE
REMIFENTANIL	CHEMBL1005	2	TRUE	4	FALSE
REMINERTANT	CHEMBL506981	2	FALSE	3	FALSE
RETASPIMYCIN	CHEMBL1184904	2	FALSE	3	FALSE
RETASPIMYCIN HYDROCHLORIDE	CHEMBL377559	2	FALSE	3	FALSE
RIBOCICLIB	CHEMBL3545110	2	TRUE	4	FALSE
RIBOCICLIB SUCCINATE	CHEMBL3707266	2	TRUE	4	FALSE
RIPRETINIB	CHEMBL4216467	2	TRUE	4	FALSE
ROLAPITANT	CHEMBL3707331	2	TRUE	4	FALSE
ROLAPITANT HYDROCHLORIDE	CHEMBL3707330	2	TRUE	4	FALSE
ROMILKIMAB	CHEMBL4298097	2	FALSE	2	FALSE
RONTALIZUMAB	CHEMBL1743066	2	FALSE	2	FALSE
RUPLIZUMAB	CHEMBL2108767	2	FALSE	3	FALSE
SAR-113945	CHEMBL3544945	2	FALSE	2	FALSE
SAREDUTANT	CHEMBL308148	2	FALSE	3	FALSE
SARILUMAB	CHEMBL2108730	2	TRUE	4	FALSE
SATRALIZUMAB	CHEMBL3833307	2	TRUE	4	FALSE
SB-649868	CHEMBL1272307	2	FALSE	2	FALSE
SCH-708980	CHEMBL2109460	2	FALSE	2	FALSE
SELICRELUMAB	CHEMBL2109477	2	FALSE	1	FALSE
SELTOREXANT	CHEMBL3597971	2	FALSE	3	FALSE
SELUMETINIB	CHEMBL1614701	2	TRUE	4	FALSE
SELUMETINIB SULFATE	CHEMBL2105684	2	TRUE	4	FALSE
SERELAXIN	CHEMBL2108358	2	FALSE	3	FALSE
SETMELANOTIDE	CHEMBL3301624	2	TRUE	4	FALSE
SETMELANOTIDE ACETATE	CHEMBL4650273	2	TRUE	4	FALSE
SIFALIMUMAB	CHEMBL1743069	2	FALSE	2	FALSE
SIMTUZUMAB	CHEMBL2109667	2	FALSE	2	FALSE
SITAXENTAN	CHEMBL282724	2	TRUE	4	TRUE
SNDX-5613	CHEMBL4650278	2	FALSE	1	FALSE
SNDX-5613	CHEMBL4650827	2	FALSE	1	FALSE
SOMATROPIN	CHEMBL1201621	2	TRUE	4	FALSE
SORAFENIB TOSYLATE	CHEMBL1200485	2	TRUE	4	FALSE
SUVOREXANT	CHEMBL1083659	2	TRUE	4	FALSE
TAFASITAMAB	CHEMBL4298047	2	TRUE	4	FALSE
TAGRAXOFUSP	CHEMBL4297573	2	TRUE	4	FALSE
TALACOTUZUMAB	CHEMBL4297837	2	FALSE	2	FALSE
TALNETANT	CHEMBL10188	2	FALSE	2	FALSE
TANESPIMYCIN	CHEMBL109480	2	FALSE	3	FALSE
TANEZUMAB	CHEMBL2108567	2	FALSE	3	FALSE
TAPENTADOL	CHEMBL1201776	2	TRUE	4	FALSE
TAS0612	CHEMBL4650277	2	FALSE	1	FALSE
TELMISARTAN	CHEMBL1017	2	TRUE	4	FALSE
TESTOSTERONE	CHEMBL386630	2	TRUE	4	FALSE
TESTOSTERONE CYPIONATE	CHEMBL1201101	2	TRUE	4	FALSE
TESTOSTERONE ENANTHATE	CHEMBL1200335	2	TRUE	4	FALSE
TILARGININE	CHEMBL256147	2	FALSE	3	FALSE
TILARGININE ACETATE	CHEMBL1256175	2	FALSE	3	FALSE
TINZAPARIN SODIUM	CHEMBL1201414	2	TRUE	4	FALSE
TISAGENLECLEUCEL	CHEMBL3301574	2	TRUE	4	FALSE
TM30339	CHEMBL3545106	2	FALSE	2	FALSE
TOCILIZUMAB	CHEMBL1237022	2	TRUE	4	FALSE
TOLVAPTAN	CHEMBL344159	2	TRUE	4	FALSE
TRABEDERSEN	CHEMBL2108345	2	FALSE	3	FALSE
TRAMETINIB	CHEMBL2103875	2	TRUE	4	FALSE
TRAMETINIB DIMETHYL SULFOXIDE	CHEMBL2105741	2	TRUE	4	FALSE
TRASTUZUMAB	CHEMBL1201585	2	TRUE	4	FALSE
TRASTUZUMAB EMTANSINE	CHEMBL1743082	2	TRUE	4	FALSE
TRILACICLIB	CHEMBL3894860	2	TRUE	4	FALSE
TRILACICLIB DIHYDROCHLORIDE	CHEMBL4650272	2	TRUE	4	FALSE
TZP-102	CHEMBL4594424	2	FALSE	2	FALSE
ULIMORELIN	CHEMBL1963249	2	FALSE	3	FALSE
ULIMORELIN HYDROCHLORIDE	CHEMBL1923502	2	FALSE	3	FALSE
VALSARTAN	CHEMBL1069	2	TRUE	4	FALSE
VASOPRESSIN	CHEMBL373742	2	TRUE	4	FALSE
VELNEPERIT	CHEMBL2016681	2	FALSE	2	FALSE
VEROSUDIL	CHEMBL3545065	2	FALSE	2	FALSE
XL-418	CHEMBL3544935	2	FALSE	1	FALSE
ABATACEPT	CHEMBL1201823	1	TRUE	4	FALSE
ABEXINOSTAT	CHEMBL2103863	1	FALSE	3	FALSE
ABOBOTULINUMTOXINA	CHEMBL2108570	1	TRUE	4	FALSE
ACETAMINOPHEN	CHEMBL112	1	TRUE	4	FALSE
ACORAMIDIS	CHEMBL3940890	1	FALSE	3	FALSE
ADAPALENE	CHEMBL1265	1	TRUE	4	FALSE
AFATINIB DIMALEATE	CHEMBL2105712	1	TRUE	4	FALSE
ALBUTEROL SULFATE	CHEMBL1441059	1	TRUE	4	FALSE
ALIROCUMAB	CHEMBL2109540	1	TRUE	4	FALSE
AMATUXIMAB	CHEMBL1742984	1	FALSE	2	FALSE
AMG-108	CHEMBL2109458	1	FALSE	2	FALSE
AMG-157	CHEMBL2109595	1	FALSE	2	FALSE
AMG-714	CHEMBL2109467	1	FALSE	2	FALSE
AMG-780	CHEMBL2109586	1	FALSE	1	FALSE
AMG-811	CHEMBL2109450	1	FALSE	1	FALSE
AMINOCAPROIC ACID	CHEMBL1046	1	TRUE	4	FALSE
ANAKINRA	CHEMBL1201570	1	TRUE	4	FALSE
ANDEXANET ALFA	CHEMBL3301583	1	FALSE	3	FALSE
ANETUMAB RAVTANSINE	CHEMBL2109629	1	FALSE	2	FALSE
ANFIBATIDE	CHEMBL4297694	1	FALSE	2	FALSE
ANG1005	CHEMBL1089636	1	FALSE	3	FALSE
ANRUKINZUMAB	CHEMBL1742985	1	FALSE	2	FALSE
APIXABAN	CHEMBL231779	1	TRUE	4	FALSE
ASCRINVACUMAB	CHEMBL2109295	1	FALSE	2	FALSE
ASPIRIN	CHEMBL25	1	TRUE	4	FALSE
AT-13148	CHEMBL3544960	1	FALSE	1	FALSE
ATACICEPT	CHEMBL1742986	1	FALSE	2	FALSE
ATALUREN	CHEMBL256997	1	TRUE	4	FALSE
ATENOLOL	CHEMBL24	1	TRUE	4	FALSE
ATROPINE	CHEMBL517712	1	TRUE	4	FALSE
ATROPINE SULFATE	CHEMBL2146146	1	TRUE	4	FALSE
AVAGACESTAT	CHEMBL1090771	1	FALSE	2	FALSE
AVATROMBOPAG	CHEMBL2103883	1	TRUE	4	FALSE
AVATROMBOPAG MALEATE	CHEMBL2105758	1	TRUE	4	FALSE
BAMINERCEPT	CHEMBL1742988	1	FALSE	2	FALSE
BARICITINIB	CHEMBL2105759	1	TRUE	4	FALSE
BAY-1093884	CHEMBL4297904	1	FALSE	2	FALSE
BB-10901	CHEMBL2109484	1	FALSE	2	FALSE
BELANTAMAB MAFODOTIN	CHEMBL4298209	1	TRUE	4	FALSE
BELATACEPT	CHEMBL1742990	1	TRUE	4	FALSE
BELIMUMAB	CHEMBL1789843	1	TRUE	4	FALSE
BELINOSTAT	CHEMBL408513	1	TRUE	4	FALSE
BENRALIZUMAB	CHEMBL1742991	1	TRUE	4	FALSE
BENTAMAPIMOD	CHEMBL3545213	1	FALSE	2	FALSE
BENZIODARONE	CHEMBL232201	1	TRUE	4	TRUE
BENZTROPINE	CHEMBL1201203	1	TRUE	4	FALSE
BERMEKIMAB	CHEMBL2109653	1	FALSE	3	FALSE
BETRIXABAN	CHEMBL512351	1	TRUE	4	FALSE
BFKB-8488A	CHEMBL4297909	1	FALSE	2	FALSE
BIIB-023	CHEMBL2109598	1	FALSE	2	FALSE
BIIB021	CHEMBL467399	1	FALSE	2	FALSE
BIMAGRUMAB	CHEMBL3137353	1	FALSE	3	FALSE
BIMEKIZUMAB	CHEMBL4297700	1	FALSE	3	FALSE
BIMOSIAMOSE	CHEMBL1215923	1	FALSE	2	FALSE
BISOPROLOL	CHEMBL645	1	TRUE	4	FALSE
BLISIBIMOD	CHEMBL2107877	1	FALSE	3	FALSE
BMS-986020	CHEMBL4297270	1	FALSE	2	FALSE
BOTULINUM TOXIN TYPE B	CHEMBL1201569	1	TRUE	4	FALSE
BRAZIKUMAB	CHEMBL3833372	1	FALSE	3	FALSE
BRENTUXIMAB VEDOTIN	CHEMBL1742994	1	TRUE	4	FALSE
BRIAKINUMAB	CHEMBL1742995	1	FALSE	3	FALSE
BRIVANIB	CHEMBL377300	1	FALSE	3	FALSE
BRIVANIB ALANINATE	CHEMBL270995	1	FALSE	3	FALSE
BRIVARACETAM	CHEMBL607400	1	TRUE	4	FALSE
BRODALUMAB	CHEMBL1742996	1	TRUE	4	FALSE
BUSERELIN	CHEMBL2110824	1	TRUE	4	FALSE
CANAKINUMAB	CHEMBL1201834	1	TRUE	4	FALSE
CARTEOLOL	CHEMBL839	1	TRUE	4	FALSE
CARTEOLOL HYDROCHLORIDE	CHEMBL1201002	1	TRUE	4	FALSE
CARVEDILOL	CHEMBL723	1	TRUE	4	FALSE
CARVEDILOL PHOSPHATE	CHEMBL1201167	1	TRUE	4	FALSE
CASIMERSEN	CHEMBL4297566	1	TRUE	4	FALSE
CC-401	CHEMBL1614713	1	FALSE	2	FALSE
CELECOXIB	CHEMBL118	1	TRUE	4	TRUE
CENEGERMIN	CHEMBL4297852	1	TRUE	4	FALSE
CETRORELIX	CHEMBL1200490	1	TRUE	4	FALSE
CEVIMELINE	CHEMBL168815	1	TRUE	4	FALSE
CHORIOGONADOTROPIN ALFA	CHEMBL1201464	1	TRUE	4	FALSE
CLIDINIUM	CHEMBL620	1	TRUE	4	FALSE
CLIDINIUM BROMIDE	CHEMBL1200950	1	TRUE	4	FALSE
CODRITUZUMAB	CHEMBL4298089	1	FALSE	2	FALSE
CONATUMUMAB	CHEMBL1743003	1	FALSE	2	FALSE
CONCIZUMAB	CHEMBL4297730	1	FALSE	3	FALSE
CORIFOLLITROPIN ALFA	CHEMBL2108185	1	TRUE	4	FALSE
CRIZANLIZUMAB	CHEMBL4297734	1	TRUE	4	FALSE
CUSATUZUMAB	CHEMBL4297891	1	FALSE	2	FALSE
CUSTIRSEN	CHEMBL2108309	1	FALSE	3	FALSE
CUSTIRSEN SODIUM	CHEMBL2219773	1	FALSE	3	FALSE
CVX-060	CHEMBL4594470	1	FALSE	2	FALSE
DABRAFENIB	CHEMBL2028663	1	TRUE	4	FALSE
DABRAFENIB MESYLATE	CHEMBL2105729	1	TRUE	4	FALSE
DALANTERCEPT	CHEMBL2109662	1	FALSE	3	FALSE
DARIFENACIN	CHEMBL1346	1	TRUE	4	FALSE
DAVANAT	CHEMBL4297960	1	FALSE	2	FALSE
DEGARELIX	CHEMBL415606	1	TRUE	4	FALSE
DENOSUMAB	CHEMBL1237023	1	TRUE	4	FALSE
DESERPIDINE	CHEMBL1200515	1	TRUE	4	FALSE
DEXTROAMPHETAMINE	CHEMBL612	1	TRUE	4	FALSE
DEXTROAMPHETAMINE SACCHARATE	CHEMBL3989844	1	TRUE	4	FALSE
DEXTROAMPHETAMINE SULFATE	CHEMBL3544971	1	TRUE	4	FALSE
DICLOFENAC POTASSIUM	CHEMBL1200804	1	TRUE	4	FALSE
DIPHENIDOL	CHEMBL936	1	TRUE	4	FALSE
DIPYRIDAMOLE	CHEMBL932	1	TRUE	4	FALSE
DIPYRONE	CHEMBL3989803	1	TRUE	4	TRUE
DOMAGROZUMAB	CHEMBL3544991	1	FALSE	2	FALSE
DRISAPERSEN	CHEMBL2108735	1	FALSE	3	FALSE
DROXIDOPA	CHEMBL2103827	1	TRUE	4	FALSE
DROZITUMAB	CHEMBL1743008	1	FALSE	2	FALSE
DULANERMIN	CHEMBL2107846	1	FALSE	2	FALSE
DULIGOTUZUMAB	CHEMBL3137345	1	FALSE	2	FALSE
EDIFOLIGIDE SODIUM	CHEMBL2109058	1	FALSE	3	FALSE
EDOXABAN	CHEMBL1269025	1	TRUE	4	FALSE
EDOXABAN TOSYLATE	CHEMBL2105682	1	TRUE	4	FALSE
ELTROMBOPAG	CHEMBL461101	1	TRUE	4	FALSE
ELTROMBOPAG OLAMINE	CHEMBL3989691	1	TRUE	4	FALSE
ELX-02	CHEMBL4297744	1	FALSE	2	FALSE
EMAPALUMAB	CHEMBL3989977	1	TRUE	4	FALSE
EMICIZUMAB	CHEMBL3833393	1	TRUE	4	FALSE
ENCORAFENIB	CHEMBL3301612	1	TRUE	4	FALSE
ENOKIZUMAB	CHEMBL1743012	1	FALSE	2	FALSE
ENTINOSTAT	CHEMBL27759	1	FALSE	3	FALSE
ENTOSPLETINIB	CHEMBL3265032	1	FALSE	2	FALSE
ENTRECTINIB	CHEMBL1983268	1	TRUE	4	FALSE
ENZASTAURIN	CHEMBL300138	1	FALSE	3	FALSE
EPHEDRINE	CHEMBL211456	1	TRUE	4	FALSE
EPHEDRINE SULFATE	CHEMBL1523964	1	TRUE	4	FALSE
EPINEPHRINE	CHEMBL679	1	TRUE	4	FALSE
ERDAFITINIB	CHEMBL3545376	1	TRUE	4	FALSE
ERITORAN	CHEMBL501259	1	FALSE	3	FALSE
ERITORAN TETRASODIUM	CHEMBL3301672	1	FALSE	3	FALSE
ESMOLOL	CHEMBL768	1	TRUE	4	TRUE
ETEPLIRSEN	CHEMBL2108278	1	TRUE	4	FALSE
ETOKIMAB	CHEMBL4297580	1	FALSE	2	FALSE
EVINACUMAB	CHEMBL3545191	1	TRUE	4	FALSE
EVOLOCUMAB	CHEMBL2364655	1	TRUE	4	FALSE
FARICIMAB	CHEMBL4297750	1	FALSE	3	FALSE
FEDRATINIB	CHEMBL1287853	1	TRUE	4	FALSE
FEDRATINIB HYDROCHLORIDE	CHEMBL4297216	1	TRUE	4	FALSE
FESOTERODINE	CHEMBL1201764	1	TRUE	4	FALSE
FESOTERODINE FUMARATE	CHEMBL1201765	1	TRUE	4	FALSE
FEZAKINUMAB	CHEMBL1743017	1	FALSE	2	FALSE
FILGOTINIB	CHEMBL3301607	1	TRUE	4	FALSE
FLETIKUMAB	CHEMBL3301580	1	FALSE	2	FALSE
FOLLITROPIN ALFA	CHEMBL1201692	1	TRUE	4	FALSE
FONTOLIZUMAB	CHEMBL2108459	1	FALSE	2	FALSE
FORMOTEROL	CHEMBL1256786	1	TRUE	4	FALSE
FORMOTEROL FUMARATE	CHEMBL3989798	1	TRUE	4	FALSE
FOSTAMATINIB	CHEMBL2103830	1	TRUE	4	FALSE
FOSTAMATINIB DISODIUM	CHEMBL3989516	1	TRUE	4	FALSE
FULACIMSTAT	CHEMBL4297596	1	FALSE	2	FALSE
FUTIBATINIB	CHEMBL3701238	1	FALSE	3	FALSE
GALUNISERTIB	CHEMBL2364611	1	FALSE	2	FALSE
GANIRELIX ACETATE	CHEMBL1251	1	TRUE	4	FALSE
GAVILIMOMAB	CHEMBL2109193	1	FALSE	3	FALSE
GEVOKIZUMAB	CHEMBL1743026	1	FALSE	3	FALSE
GILTERITINIB	CHEMBL3301622	1	TRUE	4	FALSE
GILTERITINIB FUMARATE	CHEMBL3301603	1	TRUE	4	FALSE
GIMSILUMAB	CHEMBL2109430	1	FALSE	2	FALSE
GLYCOPYRROLATE	CHEMBL1201027	1	TRUE	4	FALSE
GLYCOPYRRONIUM	CHEMBL1201335	1	TRUE	4	FALSE
GOLODIRSEN	CHEMBL4297762	1	TRUE	4	FALSE
GONADORELIN	CHEMBL1007	1	TRUE	4	FALSE
GONADORELIN ACETATE	CHEMBL1200511	1	TRUE	4	FALSE
GONADOTROPIN, CHORIONIC	CHEMBL1201509	1	TRUE	4	FALSE
GOSERELIN	CHEMBL1201247	1	TRUE	4	FALSE
GOSERELIN ACETATE	CHEMBL1200501	1	TRUE	4	FALSE
GSK-1070806	CHEMBL2109606	1	FALSE	2	FALSE
GSK-1995057	CHEMBL2109590	1	FALSE	1	FALSE
GSK-690693	CHEMBL494089	1	FALSE	1	FALSE
GUSELKUMAB	CHEMBL2364648	1	TRUE	4	FALSE
GW-274150	CHEMBL114551	1	FALSE	2	FALSE
HCBE-11	CHEMBL2109509	1	FALSE	1	FALSE
HISTRELIN	CHEMBL1201255	1	TRUE	4	FALSE
HMPL-523	CHEMBL3545301	1	FALSE	1	FALSE
IANALUMAB	CHEMBL4594357	1	FALSE	1	FALSE
IBALIZUMAB	CHEMBL1743029	1	TRUE	4	FALSE
IBUPROFEN	CHEMBL521	1	TRUE	4	FALSE
IDECABTAGENE VICLEUCEL	CHEMBL4298199	1	FALSE	3	FALSE
INCLACUMAB	CHEMBL2109488	1	FALSE	2	FALSE
INCLISIRAN	CHEMBL3990033	1	TRUE	4	FALSE
INCOBOTULINUMTOXINA	CHEMBL2108035	1	TRUE	4	FALSE
INDACATEROL	CHEMBL1095777	1	TRUE	4	FALSE
INFIGRATINIB	CHEMBL1852688	1	FALSE	3	FALSE
INOTERSEN SODIUM	CHEMBL4297537	1	TRUE	4	FALSE
INSULIN	CHEMBL1201631	1	TRUE	4	FALSE
INSULIN ASPART	CHEMBL1201496	1	TRUE	4	FALSE
INSULIN DETEMIR	CHEMBL2104391	1	TRUE	4	FALSE
INSULIN GLARGINE	CHEMBL1201497	1	TRUE	4	FALSE
INSULIN GLULISINE	CHEMBL1201613	1	TRUE	4	FALSE
INSULIN LISPRO	CHEMBL1201538	1	TRUE	4	FALSE
INSULIN PORK	CHEMBL1201539	1	TRUE	4	FALSE
INSULIN PURIFIED PORK	CHEMBL1201630	1	TRUE	4	FALSE
INSULIN SUSP ISOPHANE BEEF	CHEMBL1201545	1	TRUE	4	FALSE
INSULIN SUSP ISOPHANE SEMISYNTHETIC PURIFIED HUMAN	CHEMBL1201627	1	TRUE	4	FALSE
INTERFERON GAMMA-1B	CHEMBL1201564	1	TRUE	4	FALSE
IRATUMUMAB	CHEMBL2108612	1	FALSE	2	FALSE
ISOPROPAMIDE	CHEMBL1201232	1	TRUE	4	FALSE
ISOTRETINOIN	CHEMBL547	1	TRUE	4	FALSE
ITEPEKIMAB	CHEMBL4594594	1	FALSE	3	FALSE
IXEKIZUMAB	CHEMBL1743034	1	TRUE	4	FALSE
KETOROLAC	CHEMBL469	1	TRUE	4	FALSE
KHK-4083	CHEMBL4594567	1	FALSE	2	FALSE
KY-1005	CHEMBL4594569	1	FALSE	2	FALSE
LANDOGROZUMAB	CHEMBL3545072	1	FALSE	2	FALSE
LANRAPLENIB	CHEMBL3986824	1	FALSE	2	FALSE
LAROTRECTINIB	CHEMBL3889654	1	TRUE	4	FALSE
LAROTRECTINIB SULFATE	CHEMBL3989939	1	TRUE	4	FALSE
LB-100	CHEMBL4297300	1	FALSE	2	FALSE
LEBRIKIZUMAB	CHEMBL1743035	1	FALSE	3	FALSE
LENZILUMAB	CHEMBL3707325	1	FALSE	3	FALSE
LESTAURTINIB	CHEMBL603469	1	FALSE	3	FALSE
LEUPROLIDE	CHEMBL1201199	1	TRUE	4	FALSE
LEUPROLIDE ACETATE	CHEMBL1200775	1	TRUE	4	FALSE
LEVETIRACETAM	CHEMBL1286	1	TRUE	4	FALSE
LEXATUMUMAB	CHEMBL1743036	1	FALSE	1	FALSE
LISDEXAMFETAMINE	CHEMBL1201222	1	TRUE	4	FALSE
LISDEXAMFETAMINE DIMESYLATE	CHEMBL1201178	1	TRUE	4	FALSE
LORVOTUZUMAB MERTANSINE	CHEMBL1743037	1	FALSE	2	FALSE
LULIZUMAB PEGOL	CHEMBL3137354	1	FALSE	2	FALSE
LUSUTROMBOPAG	CHEMBL2107831	1	TRUE	4	FALSE
LUTIKIZUMAB	CHEMBL4594518	1	FALSE	2	FALSE
LUTROPIN ALFA	CHEMBL1201419	1	TRUE	4	FALSE
M-1095	CHEMBL4298023	1	FALSE	2	FALSE
MAPATUMUMAB	CHEMBL2108621	1	FALSE	2	FALSE
MARSTACIMAB	CHEMBL3990039	1	FALSE	3	FALSE
MASITINIB	CHEMBL1908391	1	FALSE	3	FALSE
MAVRILIMUMAB	CHEMBL1743039	1	FALSE	2	FALSE
MDX-1411	CHEMBL2109492	1	FALSE	1	FALSE
MEDI-2338	CHEMBL2109604	1	FALSE	1	FALSE
MEDI-6469	CHEMBL2109531	1	FALSE	2	FALSE
MEDI-8968	CHEMBL2109607	1	FALSE	2	FALSE
MENOTROPINS	CHEMBL2108427	1	TRUE	4	FALSE
MEPOLIZUMAB	CHEMBL2108429	1	TRUE	4	FALSE
MESALAMINE	CHEMBL704	1	TRUE	4	FALSE
METHIXENE	CHEMBL1201342	1	TRUE	4	FALSE
METOPROLOL	CHEMBL13	1	TRUE	4	FALSE
METOPROLOL TARTRATE	CHEMBL2062335	1	TRUE	4	FALSE
METRELEPTIN	CHEMBL2107857	1	TRUE	4	FALSE
MIPOMERSEN	CHEMBL2219536	1	TRUE	4	FALSE
MIPOMERSEN SODIUM	CHEMBL502097	1	TRUE	4	FALSE
MIRABEGRON	CHEMBL2095212	1	TRUE	4	FALSE
MIRIKIZUMAB	CHEMBL3990014	1	FALSE	3	FALSE
MIVAVOTINIB	CHEMBL3979920	1	FALSE	2	FALSE
MM-121	CHEMBL2109402	1	FALSE	2	FALSE
MT-3724	CHEMBL4297789	1	FALSE	2	FALSE
NAMILUMAB	CHEMBL1743044	1	FALSE	2	FALSE
NAPROXEN	CHEMBL154	1	TRUE	4	FALSE
NEBIVOLOL	CHEMBL434394	1	TRUE	4	FALSE
NEIHULIZUMAB	CHEMBL4297861	1	FALSE	2	FALSE
NEMOLIZUMAB	CHEMBL4297794	1	FALSE	3	FALSE
NESVACUMAB	CHEMBL2108678	1	FALSE	2	FALSE
NOREPINEPHRINE	CHEMBL1437	1	TRUE	4	FALSE
NOREPINEPHRINE BITARTRATE	CHEMBL1434513	1	TRUE	4	FALSE
OLODATEROL HYDROCHLORIDE	CHEMBL2105743	1	TRUE	4	FALSE
OMECAMTIV MECARBIL	CHEMBL1800955	1	FALSE	3	FALSE
ONABOTULINUMTOXINA	CHEMBL1201574	1	TRUE	4	FALSE
ONATASERTIB	CHEMBL3586404	1	FALSE	2	FALSE
ONTAMALIMAB	CHEMBL2109511	1	FALSE	3	FALSE
OPRELVEKIN	CHEMBL1201573	1	TRUE	4	FALSE
ORANTINIB	CHEMBL274654	1	FALSE	3	FALSE
OTILIMAB	CHEMBL2109433	1	FALSE	3	FALSE
OXELUMAB	CHEMBL2108720	1	FALSE	2	FALSE
OXYBUTYNIN CHLORIDE	CHEMBL1133	1	TRUE	4	FALSE
OXYPHENCYCLIMINE	CHEMBL1495	1	TRUE	4	FALSE
PALIFERMIN	CHEMBL1201821	1	TRUE	4	FALSE
PANOBINOSTAT	CHEMBL483254	1	TRUE	4	FALSE
PANOBINOSTAT LACTATE	CHEMBL3545368	1	TRUE	4	FALSE
PANULISIB	CHEMBL3545322	1	FALSE	1	FALSE
PARECOXIB	CHEMBL1206690	1	TRUE	4	FALSE
PATISIRAN	CHEMBL3989987	1	TRUE	4	FALSE
PATISIRAN SODIUM	CHEMBL4297536	1	TRUE	4	FALSE
PATRITUMAB	CHEMBL2109406	1	FALSE	3	FALSE
PCI-27483	CHEMBL4297315	1	FALSE	2	FALSE
PEGBELFERMIN	CHEMBL4297578	1	FALSE	2	FALSE
PEGINTERFERON LAMBDA-1A	CHEMBL2108723	1	FALSE	3	FALSE
PEGNIVACOGIN	CHEMBL2107870	1	FALSE	3	FALSE
PEMIGATINIB	CHEMBL4297522	1	TRUE	4	FALSE
PENTOXIFYLLINE	CHEMBL628	1	TRUE	4	FALSE
PERHEXILINE	CHEMBL75880	1	TRUE	4	TRUE
PF-03758309	CHEMBL3128043	1	FALSE	1	FALSE
PF-06651600	CHEMBL4085457	1	FALSE	3	FALSE
POZIOTINIB	CHEMBL3545154	1	FALSE	2	FALSE
PRENYLAMINE	CHEMBL24072	1	TRUE	4	TRUE
PROPAFENONE	CHEMBL631	1	TRUE	4	FALSE
PROPANTHELINE	CHEMBL1180725	1	TRUE	4	FALSE
PROPRANOLOL	CHEMBL27	1	TRUE	4	FALSE
QAX-576	CHEMBL2109465	1	FALSE	2	FALSE
R-333	CHEMBL3545159	1	FALSE	2	FALSE
R-343	CHEMBL2170582	1	FALSE	2	FALSE
RAGIFILIMAB	CHEMBL4594558	1	FALSE	2	FALSE
RAMATERCEPT	CHEMBL2108674	1	FALSE	2	FALSE
RESATORVID	CHEMBL225157	1	FALSE	3	FALSE
RESCINNAMINE	CHEMBL1668	1	TRUE	4	FALSE
RESERPINE	CHEMBL772	1	TRUE	4	TRUE
RESLIZUMAB	CHEMBL2107884	1	TRUE	4	FALSE
REVUSIRAN	CHEMBL4594492	1	FALSE	2	FALSE
RG-4733	CHEMBL4297422	1	FALSE	2	FALSE
RIDAFOROLIMUS	CHEMBL2103839	1	FALSE	3	FALSE
RILONACEPT	CHEMBL1201830	1	TRUE	4	FALSE
RISANKIZUMAB	CHEMBL3990029	1	TRUE	4	FALSE
RIVAROXABAN	CHEMBL198362	1	TRUE	4	FALSE
RIVIPANSEL	CHEMBL3707446	1	FALSE	3	FALSE
RO-5458640	CHEMBL2109600	1	FALSE	1	FALSE
ROMIDEPSIN	CHEMBL343448	1	TRUE	4	FALSE
ROMIPLOSTIM	CHEMBL1201832	1	TRUE	4	FALSE
RUBOXISTAURIN	CHEMBL91829	1	FALSE	3	FALSE
RUPATADINE	CHEMBL91397	1	FALSE	3	FALSE
RUXOLITINIB	CHEMBL1789941	1	TRUE	4	FALSE
RUXOLITINIB PHOSPHATE	CHEMBL1795071	1	TRUE	4	FALSE
SALMETEROL	CHEMBL1263	1	TRUE	4	FALSE
SALMETEROL XINAFOATE	CHEMBL1082607	1	TRUE	4	FALSE
SAPANISERTIB	CHEMBL3545097	1	FALSE	2	FALSE
SAPITINIB	CHEMBL2408045	1	FALSE	2	FALSE
SARGRAMOSTIM	CHEMBL1201670	1	TRUE	4	FALSE
SCOPOLAMINE	CHEMBL569713	1	TRUE	4	FALSE
SECUKINUMAB	CHEMBL1743068	1	TRUE	4	FALSE
SEMAGACESTAT	CHEMBL520733	1	FALSE	3	FALSE
SERIBANTUMAB	CHEMBL3545071	1	FALSE	2	FALSE
SGN-30	CHEMBL2109256	1	FALSE	3	FALSE
SNX 5422	CHEMBL1195136	1	FALSE	2	FALSE
SOLIFENACIN	CHEMBL1734	1	TRUE	4	FALSE
SOTALOL	CHEMBL471	1	TRUE	4	FALSE
SOTATERCEPT	CHEMBL1743073	1	FALSE	3	FALSE
SOTORASIB	CHEMBL4535757	1	FALSE	3	FALSE
SS1(DSFV)-PE38	CHEMBL2109516	1	FALSE	1	FALSE
STAMULUMAB	CHEMBL2108051	1	FALSE	2	FALSE
SURAMIN	CHEMBL265502	1	FALSE	3	FALSE
SURAMIN HEXASODIUM	CHEMBL413376	1	FALSE	3	FALSE
TABALUMAB	CHEMBL1743075	1	FALSE	3	FALSE
TACEDINALINE	CHEMBL235191	1	FALSE	3	FALSE
TAFAMIDIS	CHEMBL2103837	1	TRUE	4	FALSE
TAFAMIDIS MEGLUMINE	CHEMBL2105675	1	TRUE	4	FALSE
TANZISERTIB	CHEMBL1950289	1	FALSE	2	FALSE
TARENFLURBIL	CHEMBL190083	1	FALSE	3	FALSE
TAZAROTENE	CHEMBL1657	1	TRUE	4	FALSE
TB-402	CHEMBL2109410	1	FALSE	2	FALSE
TELAZORLIMAB	CHEMBL4594546	1	FALSE	2	FALSE
TERBUTALINE SULFATE	CHEMBL1315867	1	TRUE	4	FALSE
TERODILINE	CHEMBL363295	1	TRUE	4	TRUE
TETRABENAZINE	CHEMBL117785	1	TRUE	4	FALSE
TEZEPELUMAB	CHEMBL3707229	1	FALSE	3	FALSE
TGN-1412	CHEMBL2109250	1	FALSE	2	FALSE
THYROTROPIN	CHEMBL1201532	1	TRUE	4	FALSE
THYROTROPIN ALFA	CHEMBL1201533	1	TRUE	4	FALSE
TIGATUZUMAB	CHEMBL1743080	1	FALSE	3	FALSE
TILDRAKIZUMAB	CHEMBL2108681	1	TRUE	4	FALSE
TIMOLOL MALEATE	CHEMBL1200870	1	TRUE	4	FALSE
TISOTUMAB VEDOTIN	CHEMBL4297841	1	FALSE	3	FALSE
TNO-155	CHEMBL4650521	1	FALSE	1	FALSE
TOFACITINIB	CHEMBL221959	1	TRUE	4	FALSE
TOFACITINIB CITRATE	CHEMBL2103743	1	TRUE	4	FALSE
TOLTERODINE	CHEMBL1382	1	TRUE	4	FALSE
TOLTERODINE TARTRATE	CHEMBL1722209	1	TRUE	4	FALSE
TOMARALIMAB	CHEMBL4298067	1	FALSE	2	FALSE
TRAFERMIN	CHEMBL2108081	1	FALSE	3	FALSE
TRALOKINUMAB	CHEMBL1743081	1	FALSE	3	FALSE
TREBANANIB	CHEMBL2108568	1	FALSE	3	FALSE
TREGALIZUMAB	CHEMBL1743083	1	FALSE	2	FALSE
TRETINOIN	CHEMBL38	1	TRUE	4	FALSE
TREVOGRUMAB	CHEMBL3545374	1	FALSE	2	FALSE
TRIDIHEXETHYL	CHEMBL1201354	1	TRUE	4	FALSE
TRIPTORELIN	CHEMBL1201334	1	TRUE	4	FALSE
TRIPTORELIN PAMOATE	CHEMBL1200554	1	TRUE	4	FALSE
TROSPIUM	CHEMBL1888176	1	TRUE	4	FALSE
TROSPIUM CHLORIDE	CHEMBL3084748	1	TRUE	4	FALSE
TRX-518	CHEMBL2109428	1	FALSE	1	FALSE
UPADACITINIB	CHEMBL3622821	1	TRUE	4	FALSE
URELUMAB	CHEMBL1743085	1	FALSE	2	FALSE
UROFOLLITROPIN	CHEMBL1201520	1	TRUE	4	FALSE
USTEKINUMAB	CHEMBL1201835	1	TRUE	4	FALSE
UTOMILUMAB	CHEMBL3707324	1	FALSE	3	FALSE
VALBENAZINE TOSYLATE	CHEMBL3707248	1	TRUE	4	FALSE
VANUCIZUMAB	CHEMBL3545259	1	FALSE	2	FALSE
VARLILUMAB	CHEMBL3137347	1	FALSE	2	FALSE
VEMURAFENIB	CHEMBL1229517	1	TRUE	4	FALSE
VIBEGRON	CHEMBL2107826	1	TRUE	4	FALSE
VILTOLARSEN	CHEMBL4298062	1	TRUE	4	FALSE
VISTUSERTIB	CHEMBL2336325	1	FALSE	2	FALSE
VONAPANITASE	CHEMBL3545070	1	FALSE	3	FALSE
VORINOSTAT	CHEMBL98	1	TRUE	4	FALSE
VORSETUZUMAB MAFODOTIN	CHEMBL2108672	1	FALSE	1	FALSE
VRC-01LS	CHEMBL4298127	1	FALSE	2	FALSE
VUPANORSEN	CHEMBL4298197	1	FALSE	2	FALSE
ZANOLIMUMAB	CHEMBL2108063	1	FALSE	3	FALSE
